# Arboviruses in Kenya: A Systematic Review and Meta-analysis of Prevalence

**DOI:** 10.1101/2024.10.17.24315511

**Authors:** Lynn J Kirwa, Hussein M. Abkallo, Richard Nyamota, Enock Kiprono, Dishon Muloi, James Akoko, Jennifer S. Lord, Bernard Bett

**Author notes:** Corresponding author: Lynn J Kirwa.

## Abstract

Arboviruses cause >700,000 human deaths annually, with Rift Valley fever (RFV), yellow fever (YF), chikungunya, and dengue outbreaks posing major public health and economic challenges in East Africa. Yet, no comprehensive studies have consolidated Kenya’s historical arboviral data to support risk assessment and inform control strategies. We registered this review in PROSPERO (CRD42023407963) and searched Web of Science, PubMed, and Global Health databases for observational articles reporting prevalence from the three main arboviral families from inception until 15^th^ March 2023. We pooled the IgG prevalence of arboviruses using a random-effects meta-analysis with a generalised linear mixed-effects model. Heterogeneity was assessed and quantified using Cochran’s Q and *I^2^* statistics and 95% prediction intervals estimated. We included 65 articles (246 datapoints; 14 arboviruses) in our analysis. The pooled IgG prevalence of RVF was 16% (95% CI: 11–24%; I²=70%) in wildlife, 10% (95% CI: 8–13%; I²=90%) in livestock, and 7% (95% CI: 4–11%; I²=98%) in humans, with consistently high rates observed in Garissa and Tana River counties. Among Aedes-borne viruses, chikungunya showed the highest prevalence (10%; 95% CI: 4–24%; I²=99%), followed by dengue (6%; 95% CI: 3–11%; I²=98%) and YF (5%; 95% CI: 2–11%; I²=97%), with the highest prevalence in Busia and Kwale. West Nile virus prevalence in humans was also estimated at 9% (95% CI: 5–14%; I²=93%). Overall, the Coast, Western, and Rift Valley regions were the most affected. Multiple arboviruses have historically circulated Kenya, and with the increasing pressures of climate change, urbanization, and global connectivity, the risk of outbreaks, particularly from Aedes-borne viruses, is escalating. Proactive, sustained surveillance as well as integrated public health strategies through a One Health lens are needed to mitigate these threats and protect vulnerable populations.

**Author Summary:** Infections like Rift Valley fever, dengue, chikungunya, yellow fever, and West Nile virus are major neglected tropical diseases that pose significant public health threats both in Kenya and globally. Given the conducive conditions in Kenya and the absence of a comprehensive routine surveillance system, many areas remain under-monitored, increasing the risk of undetected transmission and delayed responses, which leaves vulnerable populations at greater risk. It is therefore imperative to conduct a thorough assessment of baseline prevalence for these diseases through a systematic review and meta-analysis that consolidates and analyses existing evidence for improved public health planning. Our study provides a detailed review of historical IgG prevalence data for 14 of these diseases in Kenya, illustrating their long-standing circulation in human, livestock, and wildlife populations, as well as the heightened risk of outbreaks driven by climate change and urbanization. We emphasize the urgent need for ongoing surveillance and integrated public health strategies tailored to Kenya’s unique context, such as those supported by the GAI initiative, to effectively protect vulnerable populations from future outbreaks, nationally and regionally.
