## Supplementary material for "Arboviruses in Kenya: A Systematic Review and Meta-analysis of Prevalence": S5 Quality Appraisal Outputs

### Sheet: Sheet1
	Title	Author, Publication year	Study design	Was the sample frame appropriate to address the target population?	Were study participants sampled in an appropriate way?	Was the sample size adequate?	Were the study subjects and the setting described in detail?	Was the data analysis conducted with sufficient coverage of the identified sample?	Were valid methods used for the identification of the condition?	Was the condition measured in a standard, reliable way for all participants?	Was there appropriate statistical analysis?	Was the response rate adequate, and if not, was the low response rate managed appropriately?	Score (Range)	Quality
1	A multipurpose serological survey in Kenya. 2. Results of arbovirus serological tests.	Geser et al, 1970	Cross sectional	Unclear	Y	Y	Y	Y	Y	Y	N	Unclear	6 of 9	Moderate
2	A multipurpose serological survey in Kenya. 2. Results of arbovirus serological tests.	Geser et al, 1970	Cross sectional	Unclear	Y	Y	Y	Y	Y	Y	N	Unclear	6 of 9	Moderate
3	A multipurpose serological survey in Kenya. 2. Results of arbovirus serological tests.	Geser et al, 1970	Cross sectional	Unclear	Y	Y	Y	Y	Y	Y	N	Unclear	6 of 9	Moderate
4	A multipurpose serological survey in Kenya. 2. Results of arbovirus serological tests.	Geser et al, 1970	Cross sectional	Unclear	Y	Y	Y	Y	Y	Y	N	Unclear	6 of 9	Moderate
5	A multipurpose serological survey in Kenya. 2. Results of arbovirus serological tests.	Geser et al, 1970	Cross sectional	Unclear	Y	Y	Y	Y	Y	Y	N	Unclear	6 of 9	Moderate
6	A multipurpose serological survey in Kenya. 2. Results of arbovirus serological tests.	Geser et al, 1970	Cross sectional	Unclear	Y	Y	Y	Y	Y	Y	N	Unclear	6 of 9	Moderate
7	A multipurpose serological survey in Kenya. 2. Results of arbovirus serological tests.	Geser et al, 1970	Cross sectional	Unclear	Y	Y	Y	Y	Y	Y	N	Unclear	6 of 9	Moderate
8	A multipurpose serological survey in Kenya. 2. Results of arbovirus serological tests.	Geser et al, 1970	Cross sectional	Unclear	Y	Y	Y	Y	Y	Y	N	Unclear	6 of 9	Moderate
9	A multipurpose serological survey in Kenya. 2. Results of arbovirus serological tests.	Geser et al, 1970	Cross sectional	Unclear	Y	Y	Y	Y	Y	Y	N	Unclear	6 of 9	Moderate
10	A multipurpose serological survey in Kenya. 2. Results of arbovirus serological tests.	Geser et al, 1970	Cross sectional	Unclear	Y	Y	Y	Y	Y	Y	N	Unclear	6 of 9	Moderate
11	A multipurpose serological survey in Kenya. 2. Results of arbovirus serological tests.	Geser et al, 1970	Cross sectional	Unclear	Y	Y	Y	Y	Y	Y	N	Unclear	6 of 9	Moderate
12	A multipurpose serological survey in Kenya. 2. Results of arbovirus serological tests.	Geser et al, 1970	Cross sectional	Unclear	Y	Y	Y	Y	Y	Y	N	Unclear	6 of 9	Moderate
13	A multipurpose serological survey in Kenya. 2. Results of arbovirus serological tests.	Geser et al, 1970	Cross sectional	Unclear	Y	Y	Y	Y	Y	Y	N	Unclear	6 of 9	Moderate
14	A multipurpose serological survey in Kenya. 2. Results of arbovirus serological tests.	Geser et al, 1970	Cross sectional	Unclear	Y	Y	Y	Y	Y	Y	N	Unclear	6 of 9	Moderate
15	A multipurpose serological survey in Kenya. 2. Results of arbovirus serological tests.	Geser et al, 1970	Cross sectional	Unclear	Y	Y	Y	Y	Y	Y	N	Unclear	6 of 9	Moderate
16	A multipurpose serological survey in Kenya. 2. Results of arbovirus serological tests.	Geser et al, 1970	Cross sectional	Unclear	Y	Y	Y	Y	Y	Y	N	Unclear	6 of 9	Moderate
17	A multipurpose serological survey in Kenya. 2. Results of arbovirus serological tests.	Geser et al, 1970	Cross sectional	Unclear	Y	Y	Y	Y	Y	Y	N	Unclear	6 of 9	Moderate
18	A multipurpose serological survey in Kenya. 2. Results of arbovirus serological tests.	Geser et al, 1970	Cross sectional	Unclear	Y	Y	Y	Y	Y	Y	N	Unclear	6 of 9	Moderate
19	A multipurpose serological survey in Kenya. 2. Results of arbovirus serological tests.	Geser et al, 1970	Cross sectional	Unclear	Y	Y	Y	Y	Y	Y	N	Unclear	6 of 9	Moderate
20	A multipurpose serological survey in Kenya. 2. Results of arbovirus serological tests.	Geser et al, 1970	Cross sectional	Unclear	Y	Y	Y	Y	Y	Y	N	Unclear	6 of 9	Moderate
21	A multipurpose serological survey in Kenya. 2. Results of arbovirus serological tests.	Geser et al, 1970	Cross sectional	Unclear	Y	Y	Y	Y	Y	Y	N	Unclear	6 of 9	Moderate
22	An investigation of a major outbreak of Rift Valley fever in Kenya: 2006-2007.	Nguku et al, 2010	Cross sectional	Y	Y	Y	Y	Y	Y	Y	Y	Y	9 of 9	High
23	An investigation of a major outbreak of Rift Valley fever in Kenya: 2006-2007.	Nguku et al, 2010	Cross sectional	Y	Y	Y	Y	Y	Y	Y	Y	Y	9 of 9	High
24	An investigation of a major outbreak of Rift Valley fever in Kenya: 2006-2007.	Nguku et al, 2010	Cross sectional	Y	Y	Y	Y	Y	Y	Y	Y	Y	9 of 9	High
25	An outbreak of Rift Valley fever in northeastern Kenya, 1997-98	Woods et al, 2002	Cross sectional	Y	Y	Y	Y	Y	Y	Y	Y	Y	9 of 9	High
26	Antibodies against haemorrhagic fever viruses in Kenya populations.	Johnson et al, 1983	Cross sectional	Unclear	Unclear	Y	Y	Y	Y	Y	Y	NA	6 of 8	Moderate
27	Antibodies against haemorrhagic fever viruses in Kenya populations.	Johnson et al, 1983	Cross sectional	Unclear	Unclear	Y	Y	Y	Y	Y	Y	NA	6 of 8	Moderate
28	Antibodies against haemorrhagic fever viruses in Kenya populations.	Johnson et al, 1983	Cross sectional	Unclear	Unclear	Y	Y	Y	Y	Y	Y	NA	6 of 8	Moderate
29	Antibodies against haemorrhagic fever viruses in Kenya populations.	Johnson et al, 1983	Cross sectional	Unclear	Unclear	Y	Y	Y	Y	Y	Y	NA	6 of 8	Moderate
30	Antibodies against haemorrhagic fever viruses in Kenya populations.	Johnson et al, 1983	Cross sectional	Unclear	Unclear	Y	Y	Y	Y	Y	Y	NA	6 of 8	Moderate
31	Antibodies against haemorrhagic fever viruses in Kenya populations.	Johnson et al, 1983	Cross sectional	Unclear	Unclear	Y	Y	Y	Y	Y	Y	NA	6 of 8	Moderate
32	Antibodies against haemorrhagic fever viruses in Kenya populations.	Johnson et al, 1983	Cross sectional	Unclear	Unclear	Y	Y	Y	Y	Y	Y	NA	6 of 8	Moderate
33	Association between RVFV seroprevalences in livestock and humans and their respective intra-cluster correlation coefficients, Tana River County, Kenya.	Bett et al, 2019	Cross sectional	Y	Y	Y	Y	Y	Y	Y	Y	Y	9 of 9	High
34	Association between RVFV seroprevalences in livestock and humans and their respective intra-cluster correlation coefficients, Tana River County, Kenya.	Bett et al, 2019	Cross sectional	Y	Y	Y	Y	Y	Y	Y	Y	Y	9 of 9	High
35	Circulation of Ngari Virus in Livestock, Kenya.	Omoga et al, 2022	Cross sectional	Y	Y	Y	Y	Y	Y	Y	Y	Y	9 of 9	High
36	Circulation of Ngari Virus in Livestock, Kenya.	Omoga et al, 2022	Cross sectional	Y	Y	Y	Y	Y	Y	Y	Y	Y	9 of 9	High
37	Congenital microcephaly unrelated to flavivirus exposure in coastal Kenya.	Barsosio et al, 2019	Cohort	Y	Y	Y	Y	Y	Y	Y	Y	Y	9 of 9	High
38	Cross-sectional survey of RVFV exposure in Bodhei village located in a transitional coastal forest habitat in Lamu county, Kenya.	Muiruri et al, 2015	Cross sectional	Y	Y	Y	Y	Y	Y	Y	Y	Y	9 of 9	High
39	Dengue and chikungunya virus infections among young febrile adults evaluated for acute HIV-1 infection in coastal Kenya.	Ngoi et al, 2016	2016	Y	Y	Y	Y	Y	Y	Y	Y	Y	9 of 9	High
40	DENV and WNV virus transmission in children and adults in coastal Kenya.	Vu et al, 2017	Cross sectional	Y	Y	Y	Y	Y	Y	Y	Y	Y	9 of 9	High
41	Detection of dengue virus serotypes 1, 2 and 3 in selected regions of Kenya: 2011-2014.	Konongoi et al, 2016	Cross sectional	Y	Y	Y	Y	Y	Y	Y	Y	Y	9 of 9	High
42	Detection of dengue virus serotypes 1, 2 and 3 in selected regions of Kenya: 2011-2014.	Konongoi et al, 2016	Cross sectional	Y	Y	Y	Y	Y	Y	Y	Y	Y	9 of 9	High
43	Detection of dengue virus serotypes 1, 2 and 3 in selected regions of Kenya: 2011-2014.	Konongoi et al, 2016	Cross sectional	Y	Y	Y	Y	Y	Y	Y	Y	Y	9 of 9	High
44	Detection of dengue virus serotypes 1, 2 and 3 in selected regions of Kenya: 2011-2014.	Konongoi et al, 2016	Cross sectional	Y	Y	Y	Y	Y	Y	Y	Y	Y	9 of 9	High
45	Detection of dengue virus serotypes 1, 2 and 3 in selected regions of Kenya: 2011-2014.	Konongoi et al, 2016	Cross sectional	Y	Y	Y	Y	Y	Y	Y	Y	Y	9 of 9	High
46	Detection of dengue virus serotypes 1, 2 and 3 in selected regions of Kenya: 2011-2014.	Konongoi et al, 2016	Cross sectional	Y	Y	Y	Y	Y	Y	Y	Y	Y	9 of 9	High
47	Detection of dengue virus type 2 of Indian origin in acute febrile patients in rural Kenya	Masika et al, 2020	Cross sectional	Y	Y	Y	Y	Y	Y	Y	Y	Y	9 of 9	High
48	Detection of dengue virus type 2 of Indian origin in acute febrile patients in rural Kenya	Masika et al, 2020	Cross sectional	Y	Y	Y	Y	Y	Y	Y	Y	Y	9 of 9	High
49	Endemic Chikungunya fever in Kenyan children: a prospective cohort study.	Nyamwaya et al, 2021	Cohort	Y	Y	Y	Y	Y	Y	Y	Y	Y	9 of 9	High
50	Enhanced surveillance for Rift Valley Fever in livestock during El Nino rains and threat of RVF outbreak, Kenya, 2015-2016.	Oyas et al, 2018	Syndromic surveillance	Y	Y	Y	N	Y	Y	Y	Y	Y	8 of 9	High
51	Enhanced surveillance for Rift Valley Fever in livestock during El Nino rains and threat of RVF outbreak, Kenya, 2015-2016.	Oyas et al, 2018	Syndromic surveillance	Y	Y	Y	N	Y	Y	Y	Y	Y	8 of 9	High
52	Enzootic circulation of CHIKV virus in East Africa: serological evidence in non-human Kenyan primates.	Eastwood et al, 2017	Cross sectional	Y	Y	Y	Y	Y	Y	Y	Y	Y	9 of 9	High
53	Enzootic circulation of CHIKV virus in East Africa: serological evidence in non-human Kenyan primates.	Eastwood et al, 2017	Cross sectional	Y	Y	Y	Y	Y	Y	Y	Y	Y	9 of 9	High
54	Epidemiological Investigation of a Rift Valley Fever Outbreak in Humans and Livestock in Kenya, 2018	Hassan et al, 2020	Cross sectional	Y	Y	Y	Y	Y	Y	Y	Y	Y	9 of 9	High
55	Epidemiological Investigation of a Rift Valley Fever Outbreak in Humans and Livestock in Kenya, 2018	Hassan et al, 2020	Cross sectional	Y	Y	Y	Y	Y	Y	Y	Y	Y	9 of 9	High
56	Evidence of co-exposure with Brucella spp, Coxiella burnetii, and RVFV among various species of wildlife in Kenya.	Gakuya et al, 2022	Cross sectional	Y	Y	Y	N	Y	Y	Y	Y	Y	8 of 9	High
57	Factors associated with severe human RVF in Sangailu, Garissa County, Kenya.	LaBeaud et al, 2015	Cross sectional	Y	Y	Y	Y	Y	Y	Y	Y	Y	9 of 9	High
58	High Dengue Burden and Circulation of 4 Virus Serotypes among Children with Undifferentiated Fever Kenya, 2014-2017	Shah et al, 2020	Cross sectional	Y	Y	Y	Y	Y	Y	Y	Y	Y	9 of 9	High
59	High Dengue Burden and Circulation of 4 Virus Serotypes among Children with Undifferentiated Fever Kenya, 2014-2017	Shah et al, 2020	Cross sectional	Y	Y	Y	Y	Y	Y	Y	Y	Y	9 of 9	High
60	High rates of o'nyong nyong and CHIKV virus transmission in coastal Kenya.	LaBeaud et al, 2015	Cross sectional	Y	Y	Y	Y	Y	Y	Y	Y	Y	9 of 9	High
61	High rates of o'nyong nyong and CHIKV virus transmission in coastal Kenya.	LaBeaud et al, 2015	Cross sectional	Y	Y	Y	Y	Y	Y	Y	Y	Y	9 of 9	High
62	High risk for human exposure to RVFV in communities living along livestock movement routes: a cross-sectional survey in Kenya.	Tigoi et al-Ii, 2020	Cross sectional	Y	Y	Y	Y	Y	Y	Y	Y	Y	9 of 9	High
63	High risk for human exposure to RVFV in communities living along livestock movement routes: a cross-sectional survey in Kenya.	Tigoi et al-Ii, 2020	Cross sectional	Y	Y	Y	Y	Y	Y	Y	Y	Y	9 of 9	High
64	High risk for human exposure to RVFV in communities living along livestock movement routes: a cross-sectional survey in Kenya.	Tigoi et al-TR, 2020	Cross sectional	Y	Y	Y	Y	Y	Y	Y	Y	Y	9 of 9	High
65	Human and entomologic investigations of chikungunya outbreak in Mandera, northeastern Kenya, 2016.	Konongoi et al, 2018	Outbreak report/Non-research	Y	Y	Y	N	Y	Y	Y	Y	NA	6 of 8	Moderate
66	Human and entomologic investigations of chikungunya outbreak in Mandera, northeastern Kenya, 2016.	Konongoi et al, 2018	Outbreak report/Non-research	Y	Y	Y	N	Y	Y	Y	Y	NA	6 of 8	Moderate
67	Human and entomologic investigations of chikungunya outbreak in Mandera, northeastern Kenya, 2016.	Konongoi et al, 2018	Outbreak report/Non-research	Y	Y	Y	N	Y	Y	Y	Y	NA	6 of 8	Moderate
68	Identification of potential vectors of and detection of antibodies against Rift Valley fever virus in livestock during interepizootic periods	Rostal et al, 2010	Cross sectional	Y	Y	Y	Y	Y	Y	Y	Y	Y	9 of 9	High
69	IGG-antibody seroprevalence of WNV among blood donors in Nairobi and Nakuru Regional Blood Transfusion testing centers in Kenya.	Soi et al, 2017	Cross sectional	Y	Y	Y	N	Y	Y	Y	Y	Y	9 of 9	High
70	Interepidemic RVFV seropositivity, northeastern Kenya.	LaBeaud et al, 2008	Cross sectional	Y	Y	Y	Y	Y	Y	Y	Y	Y	9 of 9	High
71	Investigation of laboratory confirmed Dengue outbreak in North-eastern Kenya, 2011.	Obonyo et al, 2018	Outbreak report	Y	Y	Y	Y	Y	Y	Y	Y	Y	9 of 9	High
72	Leveraging livestock movements to urban slaughterhouses for wide-spread Rift Valley fever virus surveillance in Western Kenya.	Gerken et al, 2022	Cross sectional	Y	Y	Y	Y	Y	Y	Y	Y	Y	9 of 9	High
73	Livestock Presence Influences the Seroprevalence of Crimean Congo Hemorrhagic Fever Virus on Sympatric Wildlife in Kenya.	Obanda et al, 2021	Cross sectional	Y	Y	Y	Y	Y	Y	Y	Y	Y	9 of 9	High
74	Livestock Presence Influences the Seroprevalence of Crimean Congo Hemorrhagic Fever Virus on Sympatric Wildlife in Kenya.	Obanda et al, 2021	Cross sectional	Y	Y	Y	Y	Y	Y	Y	Y	Y	9 of 9	High
75	Marburg, Ebola and Rift Valley Fever virus antibodies in East African primates.	Johnson et al, 1982	Cross sectional	Y	Y	Y	Y	Y	Y	Y	Y	NA	8 of 8	High
76	Occurrence of rift valley fever in cattle in Ijara district, Kenya.	Owange et al, 2014	Longitudinal	Y	Y	Y	Y	Y	Y	Y	Y	NA	8 of 8	High
77	Orthobunyavirus Antibodies Among Humans in Selected Parts of the Rift Valley and Northeastern Kenya	Odhiambo et al, 2015	Cross sectional	Y	Y	Y	Y	Y	Y	Y	Y	NA	8 of 8	High
78	Postepidemic Analysis of RVFV Transmission in northeastern Kenya: A Village Cohort Study	LaBeaud et al, 2011	Cross sectional	Y	Y	Y	Y	Y	Y	Y	Y	Y	9 of 9	High
79	Prevalence of antibodies against RVFV in Kenyan wildlife.	Evans et al, 2007	Outbreak	Y	Y	Y	N	Y	Y	Y	Y	Y	9 of 9	High
80	Prevalence of antibodies against RVFV in Kenyan wildlife.	Evans et al, 2007	Outbreak	Y	Y	Y	N	Y	Y	Y	Y	Y	9 of 9	High
81	Prevalence of antibodies against RVFV in Kenyan wildlife.	Evans et al, 2007	Outbreak	Y	Y	Y	N	Y	Y	Y	Y	Y	8 of 9	High
82	Prevalence of antibodies against RVFV in Kenyan wildlife.	Evans et al, 2007	Outbreak	Y	Y	Y	N	Y	Y	Y	Y	Y	8 of 9	High
83	Prevalence of antibodies against RVFV in Kenyan wildlife.	Evans et al, 2007	Outbreak	Y	Y	Y	N	Y	Y	Y	Y	Y	8 of 9	High
84	Prevalence of antibodies against RVFV in Kenyan wildlife.	Evans et al, 2007	Outbreak	Y	Y	Y	N	Y	Y	Y	Y	Y	8 of 9	High
85	Prevalence of antibodies against RVFV in Kenyan wildlife.	Evans et al, 2007	Outbreak	Y	Y	Y	N	Y	Y	Y	Y	Y	8 of 9	High
86	Prevalence of antibodies against RVFV in Kenyan wildlife.	Evans et al, 2007	Outbreak	Y	Y	Y	N	Y	Y	Y	Y	Y	8 of 9	High
87	Prevalence of microcephaly and Zika virus infection in a pregnancy cohort in Kenya, 2017-2019.	Osoro et al, 2022	Longitudinal	Y	Y	Y	Y	Y	Y	Y	Y	Y	9 of 9	High
88	Prevalence of microcephaly and Zika virus infection in a pregnancy cohort in Kenya, 2017-2019.	Osoro et al, 2022	Longitudinal	Y	Y	Y	Y	Y	Y	Y	Y	Y	9 of 9	High
89	Rift Valley fever antibody in human sera collected after an outbreak in domestic animals in Kenya.	Logan et al, 1992	Cross sectional	U	U	U	N	Y	Y	Y	Y	Y	5 of 9	Moderate
90	Rift Valley Fever Outbreak in Livestock in Kenya, 2006-2007	Munyua et al, 2010	Cross sectional	Y	Y	Y	U	Y	Y	Y	Y	Y	8 of 9	High
91	Rift Valley Fever Outbreak in Livestock in Kenya, 2006-2007	Munyua et al, 2010	Cross sectional	Y	Y	Y	U	Y	Y	Y	Y	Y	8 of 9	High
92	Rift Valley Fever Outbreak in Livestock in Kenya, 2006-2007	Munyua et al, 2010	Cross sectional	Y	Y	Y	U	Y	Y	Y	Y	Y	8 of 9	High
93	Rift Valley Fever Outbreak in Livestock in Kenya, 2006-2007	Munyua et al, 2010	Cross sectional	Y	Y	Y	U	Y	Y	Y	Y	Y	8 of 9	High
94	Rift Valley Fever Outbreak in Livestock in Kenya, 2006-2007	Munyua et al, 2010	Cross sectional	Y	Y	Y	U	Y	Y	Y	Y	Y	8 of 9	High
95	Rift Valley Fever Outbreak in Livestock in Kenya, 2006-2007	Munyua et al, 2010	Cross sectional	Y	Y	Y	U	Y	Y	Y	Y	Y	8 of 9	High
96	Rift Valley Fever Outbreak in Livestock in Kenya, 2006-2007	Munyua et al, 2010	Cross sectional	Y	Y	Y	U	Y	Y	Y	Y	Y	8 of 9	High
97	Rift Valley Fever Outbreak in Livestock in Kenya, 2006-2007	Munyua et al, 2010	Cross sectional	Y	Y	Y	U	Y	Y	Y	Y	Y	8 of 9	High
98	Rift Valley Fever Outbreak in Livestock in Kenya, 2006-2007	Munyua et al, 2010	Cross sectional	Y	Y	Y	U	Y	Y	Y	Y	Y	8 of 9	High
99	Rift Valley Fever Outbreak in Livestock in Kenya, 2006-2007	Munyua et al, 2010	Cross sectional	Y	Y	Y	U	Y	Y	Y	Y	Y	8 of 9	High
100	Rift Valley Fever Outbreak in Livestock in Kenya, 2006-2007	Munyua et al, 2010	Cross sectional	Y	Y	Y	U	Y	Y	Y	Y	Y	8 of 9	High
101	Rift Valley Fever Outbreak in Livestock in Kenya, 2006-2007	Munyua et al, 2010	Cross sectional	Y	Y	Y	U	Y	Y	Y	Y	Y	8 of 9	High
102	Rift Valley Fever Outbreak in Livestock in Kenya, 2006-2007	Munyua et al, 2010	Cross sectional	Y	Y	Y	U	Y	Y	Y	Y	Y	8 of 9	High
103	Rift Valley Fever Outbreak in Livestock in Kenya, 2006-2007	Munyua et al, 2010	Cross sectional	Y	Y	Y	U	Y	Y	Y	Y	Y	8 of 9	High
104	Rift Valley Fever Outbreak in Livestock in Kenya, 2006-2007	Munyua et al, 2010	Cross sectional	Y	Y	Y	U	Y	Y	Y	Y	Y	8 of 9	High
105	Rift Valley Fever Outbreak in Livestock in Kenya, 2006-2007	Munyua et al, 2010	Cross sectional	Y	Y	Y	U	Y	Y	Y	Y	Y	8 of 9	High
106	Rift Valley Fever Outbreak in Livestock in Kenya, 2006-2007	Munyua et al, 2010	Cross sectional	Y	Y	Y	U	Y	Y	Y	Y	Y	8 of 9	High
107	Rift Valley Fever Outbreak in Livestock in Kenya, 2006-2007	Munyua et al, 2010	Cross sectional	Y	Y	Y	U	Y	Y	Y	Y	Y	8 of 9	High
108	Rift Valley Fever Outbreak in Livestock in Kenya, 2006-2007	Munyua et al, 2010	Cross sectional	Y	Y	Y	U	Y	Y	Y	Y	Y	8 of 9	High
109	Rift Valley Fever Outbreak in Livestock in Kenya, 2006-2007	Munyua et al, 2010	Cross sectional	Y	Y	Y	U	Y	Y	Y	Y	Y	8 of 9	High
110	Rift Valley Fever Outbreak in Livestock in Kenya, 2006-2007	Munyua et al, 2010	Cross sectional	Y	Y	Y	U	Y	Y	Y	Y	Y	8 of 9	High
111	Rift Valley Fever Risk Map Model and Seroprevalence in Selected Wild Ungulates and Camels from Kenya	Britch et al, 2013	Cross sectional	Y	Unclear	Y	Y	Y	Y	Y	Y	NA	8 of 8	High
112	Rift Valley Fever Risk Map Model and Seroprevalence in Selected Wild Ungulates and Camels from Kenya	Britch et al, 2013	Cross sectional	Y	Unclear	Y	Y	Y	Y	Y	Y	NA	8 of 8	High
113	Rift Valley Fever Risk Map Model and Seroprevalence in Selected Wild Ungulates and Camels from Kenya	Britch et al, 2013	Cross sectional	Y	Unclear	Y	Y	Y	Y	Y	Y	NA	8 of 8	High
114	Rift Valley Fever Risk Map Model and Seroprevalence in Selected Wild Ungulates and Camels from Kenya	Britch et al, 2013	Cross sectional	Y	Unclear	Y	Y	Y	Y	Y	Y	NA	8 of 8	High
115	Rift Valley Fever Risk Map Model and Seroprevalence in Selected Wild Ungulates and Camels from Kenya	Britch et al, 2013	Cross sectional	Y	Unclear	Y	Y	Y	Y	Y	Y	NA	8 of 8	High
116	Rift Valley Fever Risk Map Model and Seroprevalence in Selected Wild Ungulates and Camels from Kenya	Britch et al, 2013	Cross sectional	Y	Unclear	Y	Y	Y	Y	Y	Y	NA	8 of 8	High
117	Rift Valley Fever Risk Map Model and Seroprevalence in Selected Wild Ungulates and Camels from Kenya	Britch et al, 2013	Cross sectional	Y	Unclear	Y	Y	Y	Y	Y	Y	NA	8 of 8	High
118	Rift Valley Fever Risk Map Model and Seroprevalence in Selected Wild Ungulates and Camels from Kenya	Britch et al, 2013	Cross sectional	Y	Unclear	Y	Y	Y	Y	Y	Y	NA	8 of 8	High
119	Rift Valley Fever Risk Map Model and Seroprevalence in Selected Wild Ungulates and Camels from Kenya	Britch et al, 2013	Cross sectional	Y	Unclear	Y	Y	Y	Y	Y	Y	NA	8 of 8	High
120	Rift Valley Fever Risk Map Model and Seroprevalence in Selected Wild Ungulates and Camels from Kenya	Britch et al, 2013	Cross sectional	Y	Unclear	Y	Y	Y	Y	Y	Y	NA	8 of 8	High
121	Rift Valley Fever Risk Map Model and Seroprevalence in Selected Wild Ungulates and Camels from Kenya	Britch et al, 2013	Cross sectional	Y	Unclear	Y	Y	Y	Y	Y	Y	NA	8 of 8	High
122	RVF Seroprevalence in Coastal Kenya	Grossi-Soyster et al, 2017	Cross sectional	Y	Y	Y	Y	Y	Y	Y	Y	Y	9 of 9	High
123	Risk Factors for Severe Rift Valley Fever Infection in Kenya, 2007	Anyangu et al, 2010	Cross sectional	Y	Y	Y	Y	Y	Y	Y	Y	Y	9 of 9	High
124	Risk Factors for Severe Rift Valley Fever Infection in Kenya, 2007	Anyangu et al, 2010	Cross sectional	Y	Y	Y	Y	Y	Y	Y	Y	Y	9 of 9	High
125	Risk Factors for Severe Rift Valley Fever Infection in Kenya, 2007	Anyangu et al, 2010	Cross sectional	Y	Y	Y	Y	Y	Y	Y	Y	Y	9 of 9	High
126	Seroepidemiological Study of Interepidemic RVFV Infection Among Persons with Intense Ruminant Exposure in Madagascar and Kenya.	Gray et al, 2015	Cross sectional	U	Y	U	Y	Y	Y	Y	Y	Y	7 of 9	High
127	Seroepidemiological Study of Interepidemic RVFV Infection Among Persons with Intense Ruminant Exposure in Madagascar and Kenya.	Gray et al, 2015	Cross sectional	U	Y	U	Y	Y	Y	Y	Y	Y	7 of 9	High
128	Seroepidemiological Survey of RVFV in Ruminants in Garissa, Kenya.	Nanyingi et al, 2017	Cross sectional	Y	Y	Y	Y	Y	Y	Y	Y	Y	9 of 9	High
129	Seroepidemiology of Selected Arboviruses in Febrile Patients Visiting Selected Health Facilities in the Lake/River Basin Areas of Lake Baringo, Lake Naivasha, and Tana River, Kenya	Tigoi et al-Bo, 2015	Cross sectional	U	Y	Y	Y	Y	Y	Y	Y	Y	8 of 9	High
130	Seroepidemiology of Selected Arboviruses in Febrile Patients Visiting Selected Health Facilities in the Lake/River Basin Areas of Lake Baringo, Lake Naivasha, and Tana River, Kenya	Tigoi et al-TR, 2015	Cross sectional	U	Y	Y	Y	Y	Y	Y	Y	Y	8 of 9	High
131	Seroepidemiology of Selected Arboviruses in Febrile Patients Visiting Selected Health Facilities in the Lake/River Basin Areas of Lake Baringo, Lake Naivasha, and Tana River, Kenya	Tigoi et al-Nu, 2015	Cross sectional	U	Y	Y	Y	Y	Y	Y	Y	Y	8 of 9	High
132	Seroepidemiology of Selected Arboviruses in Febrile Patients Visiting Selected Health Facilities in the Lake/River Basin Areas of Lake Baringo, Lake Naivasha, and Tana River, Kenya	Tigoi et al, 2015	Cross sectional	U	Y	Y	Y	Y	Y	Y	Y	Y	8 of 9	High
133	Seroepidemiology of Selected Arboviruses in Febrile Patients Visiting Selected Health Facilities in the Lake/River Basin Areas of Lake Baringo, Lake Naivasha, and Tana River, Kenya	Tigoi et al, 2015	Cross sectional	U	Y	Y	Y	Y	Y	Y	Y	Y	8 of 9	High
134	Seroepidemiology of Selected Arboviruses in Febrile Patients Visiting Selected Health Facilities in the Lake/River Basin Areas of Lake Baringo, Lake Naivasha, and Tana River, Kenya	Tigoi et al, 2015	Cross sectional	U	Y	Y	Y	Y	Y	Y	Y	Y	8 of 9	High
135	Seroepidemiology of Selected Arboviruses in Febrile Patients Visiting Selected Health Facilities in the Lake/River Basin Areas of Lake Baringo, Lake Naivasha, and Tana River, Kenya	Tigoi et al, 2015	Cross sectional	U	Y	Y	Y	Y	Y	Y	Y	Y	8 of 9	High
136	Seroepidemiology of Selected Arboviruses in Febrile Patients Visiting Selected Health Facilities in the Lake/River Basin Areas of Lake Baringo, Lake Naivasha, and Tana River, Kenya	Tigoi et al, 2015	Cross sectional	U	Y	Y	Y	Y	Y	Y	Y	Y	8 of 9	High
137	Seroepidemiology of Selected Arboviruses in Febrile Patients Visiting Selected Health Facilities in the Lake/River Basin Areas of Lake Baringo, Lake Naivasha, and Tana River, Kenya	Tigoi et al, 2015	Cross sectional	U	Y	Y	Y	Y	Y	Y	Y	Y	8 of 9	High
138	Serologic evidence of arboviral infections among humans in Kenya.	Sutherland et al, 2011	Cross sectional	Y	U	Y	N	Y	Y	Y	Y	Y	7 of 9	High
139	Serologic evidence of arboviral infections among humans in Kenya.	Sutherland et al, 2011	Cross sectional	Y	U	Y	N	Y	Y	Y	Y	Y	7 of 9	High
140	Serologic evidence of arboviral infections among humans in Kenya.	Sutherland et al, 2011	Cross sectional	Y	U	Y	N	Y	Y	Y	Y	Y	7 of 9	High
141	Serologic evidence of arboviral infections among humans in Kenya.	Sutherland et al, 2011	Cross sectional	Y	U	Y	N	Y	Y	Y	Y	Y	7 of 9	High
142	Serologic evidence of arboviral infections among humans in Kenya.	Sutherland et al, 2011	Cross sectional	Y	U	Y	N	Y	Y	Y	Y	Y	7 of 9	High
143	Serologic evidence of arboviral infections among humans in Kenya.	Sutherland et al, 2011	Cross sectional	Y	U	Y	N	Y	Y	Y	Y	Y	7 of 9	High
144	Serologic evidence of arboviral infections among humans in Kenya.	Sutherland et al, 2011	Cross sectional	Y	U	Y	N	Y	Y	Y	Y	Y	7 of 9	High
145	Serologic evidence of arboviral infections among humans in Kenya.	Sutherland et al, 2011	Cross sectional	Y	U	Y	N	Y	Y	Y	Y	Y	7 of 9	High
146	Serologic evidence of arboviral infections among humans in Kenya.	Sutherland et al, 2011	Cross sectional	Y	U	Y	N	Y	Y	Y	Y	Y	7 of 9	High
147	Serologic evidence of arboviral infections among humans in Kenya.	Sutherland et al, 2011	Cross sectional	Y	U	Y	N	Y	Y	Y	Y	Y	7 of 9	High
148	Serologic evidence of arboviral infections among humans in Kenya.	Sutherland et al, 2011	Cross sectional	Y	U	Y	N	Y	Y	Y	Y	Y	7 of 9	High
149	Serologic evidence of arboviral infections among humans in Kenya.	Sutherland et al, 2011	Cross sectional	Y	U	Y	N	Y	Y	Y	Y	Y	7 of 9	High
150	Serologic evidence of arboviral infections among humans in Kenya.	Sutherland et al, 2011	Cross sectional	Y	U	Y	N	Y	Y	Y	Y	Y	7 of 9	High
151	Serologic evidence of arboviral infections among humans in Kenya.	Sutherland et al, 2011	Cross sectional	Y	U	Y	N	Y	Y	Y	Y	Y	7 of 9	High
152	Serological evidence of Flavivirus circulation in human populations in Northern Kenya: an assessment of disease risk 2016-2017.	Chepkorir et al, 2019	Cross sectional	Y	Y	Y	Y	Y	Y	Y	Y	Y	9 of 9	High
153	Serological evidence of Flavivirus circulation in human populations in Northern Kenya: an assessment of disease risk 2016-2017.	Chepkorir et al, 2020	Cross sectional	Y	Y	Y	Y	Y	Y	Y	Y	Y	9 of 9	High
154	Serological evidence of Flavivirus circulation in human populations in Northern Kenya: an assessment of disease risk 2016-2017.	Chepkorir et al, 2021	Cross sectional	Y	Y	Y	Y	Y	Y	Y	Y	Y	9 of 9	High
155	Serological evidence of Flavivirus circulation in human populations in Northern Kenya: an assessment of disease risk 2016-2017.	Chepkorir et al, 2022	Cross sectional	Y	Y	Y	Y	Y	Y	Y	Y	Y	9 of 9	High
156	Serological evidence of Flavivirus circulation in human populations in Northern Kenya: an assessment of disease risk 2016-2017.	Chepkorir et al, 2023	Cross sectional	Y	Y	Y	Y	Y	Y	Y	Y	Y	9 of 9	High
157	Serological evidence of Flavivirus circulation in human populations in Northern Kenya: an assessment of disease risk 2016-2017.	Chepkorir et al, 2024	Cross sectional	Y	Y	Y	Y	Y	Y	Y	Y	Y	9 of 9	High
158	Serological and spatial analysis of alphavirus and flavivirus prevalence and risk factors in a rural community in western Kenya	Grossi-Soyster et al, 2017	Cross sectional	Y	Y	Y	Y	Y	Y	Y	Y	Y	9 of 9	High
159	Serological and spatial analysis of alphavirus and flavivirus prevalence and risk factors in a rural community in western Kenya	Grossi-Soyster et al, 2017	Cross sectional	Y	Y	Y	Y	Y	Y	Y	Y	Y	9 of 9	High
160	Serological Evidence of CHIKV Infection Among Suspected Measles Cases in Selected Regions of Kenya: 2008-2014.	Kimata et al, 2020	Cross sectional	Y	Y	Y	N	Y	Y	Y	Y	Y	8 of 9	High
161	Serological Evidence of CHIKV Infection Among Suspected Measles Cases in Selected Regions of Kenya: 2008-2014.	Kimata et al, 2020	Cross sectional	Y	Y	Y	N	Y	Y	Y	Y	Y	8 of 9	High
162	Serological Evidence of CHIKV Infection Among Suspected Measles Cases in Selected Regions of Kenya: 2008-2014.	Kimata et al, 2020	Cross sectional	Y	Y	Y	N	Y	Y	Y	Y	Y	8 of 9	High
163	Serological Evidence of CHIKV Infection Among Suspected Measles Cases in Selected Regions of Kenya: 2008-2014.	Kimata et al, 2020	Cross sectional	Y	Y	Y	N	Y	Y	Y	Y	Y	8 of 9	High
164	Serological Evidence of CHIKV Infection Among Suspected Measles Cases in Selected Regions of Kenya: 2008-2014.	Kimata et al, 2020	Cross sectional	Y	Y	Y	N	Y	Y	Y	Y	Y	8 of 9	High
165	Serological Evidence of CHIKV Infection Among Suspected Measles Cases in Selected Regions of Kenya: 2008-2014.	Kimata et al, 2020	Cross sectional	Y	Y	Y	N	Y	Y	Y	Y	Y	8 of 9	High
166	Serological Evidence of CHIKV Infection Among Suspected Measles Cases in Selected Regions of Kenya: 2008-2014.	Kimata et al, 2020	Cross sectional	Y	Y	Y	N	Y	Y	Y	Y	Y	8 of 9	High
167	Serological Evidence of CHIKV Infection Among Suspected Measles Cases in Selected Regions of Kenya: 2008-2014.	Kimata et al, 2020	Cross sectional	Y	Y	Y	N	Y	Y	Y	Y	Y	8 of 9	High
168	Serological Evidence of Exposure to ONN and CHIKV in Febrile Patients of Rural Taita-Taveta County and Urban Kibera Informal Settlement in Nairobi, Kenya	Masika et al, 2022	Cross sectional	Y	Y	Y	Y	Y	Y	Y	Y	Y	9 of 9	High
169	Serological Evidence of Exposure to ONN and CHIKV in Febrile Patients of Rural Taita-Taveta County and Urban Kibera Informal Settlement in Nairobi, Kenya	Masika et al, 2022	Cross sectional	Y	Y	Y	Y	Y	Y	Y	Y	Y	9 of 9	High
170	Serological evidence of single and mixed infections of RVFV, Brucella spp. and Coxiella burnetii in dromedary camels in Kenya.	Muturi et al-Su, 2021	Cross sectional	Y	Y	Y	Y	Y	Y	Y	Y	Y	9 of 9	High
171	Serological Evidence of Yersiniosis, TBE, WNV, Hepatitis E, CCHF, Lyme Borreliosis, and Brucellosis in Febrile Patients Presenting at Diverse Hospitals in Kenya	Nyataya et al, 2020	Cross sectional	Y	Y	Y	Y	Y	Y	Y	Y	Y	9 of 9	High
172	Serological Evidence of Yersiniosis, TBE, WNV, Hepatitis E, CCHF, Lyme Borreliosis, and Brucellosis in Febrile Patients Presenting at Diverse Hospitals in Kenya	Nyataya et al, 2020	Cross sectional	Y	Y	Y	Y	Y	Y	Y	Y	Y	9 of 9	High
173	Serological Evidence of Yersiniosis, TBE, WNV, Hepatitis E, CCHF, Lyme Borreliosis, and Brucellosis in Febrile Patients Presenting at Diverse Hospitals in Kenya	Nyataya et al, 2020	Cross sectional	Y	Y	Y	Y	Y	Y	Y	Y	Y	9 of 9	High
174	Serological Evidence of Yersiniosis, TBE, WNV, Hepatitis E, CCHF, Lyme Borreliosis, and Brucellosis in Febrile Patients Presenting at Diverse Hospitals in Kenya	Nyataya et al, 2020	Cross sectional	Y	Y	Y	Y	Y	Y	Y	Y	Y	9 of 9	High
175	Serological Evidence of Yersiniosis, TBE, WNV, Hepatitis E, CCHF, Lyme Borreliosis, and Brucellosis in Febrile Patients Presenting at Diverse Hospitals in Kenya	Nyataya et al, 2020	Cross sectional	Y	Y	Y	Y	Y	Y	Y	Y	Y	9 of 9	High
176	Serological Evidence of Yersiniosis, TBE, WNV, Hepatitis E, CCHF, Lyme Borreliosis, and Brucellosis in Febrile Patients Presenting at Diverse Hospitals in Kenya	Nyataya et al, 2020	Cross sectional	Y	Y	Y	Y	Y	Y	Y	Y	Y	9 of 9	High
177	Serological Evidence of Yersiniosis, TBE, WNV, Hepatitis E, CCHF, Lyme Borreliosis, and Brucellosis in Febrile Patients Presenting at Diverse Hospitals in Kenya	Nyataya et al, 2020	Cross sectional	Y	Y	Y	Y	Y	Y	Y	Y	Y	9 of 9	High
178	Serological Evidence of Yersiniosis, TBE, WNV, Hepatitis E, CCHF, Lyme Borreliosis, and Brucellosis in Febrile Patients Presenting at Diverse Hospitals in Kenya	Nyataya et al, 2020	Cross sectional	Y	Y	Y	Y	Y	Y	Y	Y	Y	9 of 9	High
179	Serological Evidence of Yersiniosis, TBE, WNV, Hepatitis E, CCHF, Lyme Borreliosis, and Brucellosis in Febrile Patients Presenting at Diverse Hospitals in Kenya	Nyataya et al, 2020	Cross sectional	Y	Y	Y	Y	Y	Y	Y	Y	Y	9 of 9	High
180	Serological Evidence of Yersiniosis, TBE, WNV, Hepatitis E, CCHF, Lyme Borreliosis, and Brucellosis in Febrile Patients Presenting at Diverse Hospitals in Kenya	Nyataya et al, 2020	Cross sectional	Y	Y	Y	Y	Y	Y	Y	Y	Y	9 of 9	High
181	Serological Evidence of Yersiniosis, TBE, WNV, Hepatitis E, CCHF, Lyme Borreliosis, and Brucellosis in Febrile Patients Presenting at Diverse Hospitals in Kenya	Nyataya et al, 2020	Cross sectional	Y	Y	Y	Y	Y	Y	Y	Y	Y	9 of 9	High
182	Serological Evidence of Yersiniosis, TBE, WNV, Hepatitis E, CCHF, Lyme Borreliosis, and Brucellosis in Febrile Patients Presenting at Diverse Hospitals in Kenya	Nyataya et al, 2020	Cross sectional	Y	Y	Y	Y	Y	Y	Y	Y	Y	9 of 9	High
183	Serological Evidence of Yersiniosis, TBE, WNV, Hepatitis E, CCHF, Lyme Borreliosis, and Brucellosis in Febrile Patients Presenting at Diverse Hospitals in Kenya	Nyataya et al, 2020	Cross sectional	Y	Y	Y	Y	Y	Y	Y	Y	Y	9 of 9	High
184	Serological Evidence of Yersiniosis, TBE, WNV, Hepatitis E, CCHF, Lyme Borreliosis, and Brucellosis in Febrile Patients Presenting at Diverse Hospitals in Kenya	Nyataya et al, 2020	Cross sectional	Y	Y	Y	Y	Y	Y	Y	Y	Y	9 of 9	High
185	Serological Evidence of Yersiniosis, TBE, WNV, Hepatitis E, CCHF, Lyme Borreliosis, and Brucellosis in Febrile Patients Presenting at Diverse Hospitals in Kenya	Nyataya et al, 2020	Cross sectional	Y	Y	Y	Y	Y	Y	Y	Y	Y	9 of 9	High
186	Seroprevalence and distribution of arboviral infections among rural Kenyan adults: A cross-sectional study	Mease et al-Mi, 2011	Cross sectional	Y	Y	Y	Y	Y	Y	Y	Y	Y	9 of 9	High
187	Seroprevalence and distribution of arboviral infections among rural Kenyan adults: A cross-sectional study	Mease et al-Su, 2011	Cross sectional	Y	Y	Y	Y	Y	Y	Y	Y	Y	9 of 9	High
188	Seroprevalence and distribution of arboviral infections among rural Kenyan adults: A cross-sectional study	Mease et al, 2011	Cross sectional	Y	Y	Y	Y	Y	Y	Y	Y	Y	9 of 9	High
189	Seroprevalence and distribution of arboviral infections among rural Kenyan adults: A cross-sectional study	Mease et al, 2011	Cross sectional	Y	Y	Y	Y	Y	Y	Y	Y	Y	9 of 9	High
190	Seroprevalence and distribution of arboviral infections among rural Kenyan adults: A cross-sectional study	Mease et al, 2011	Cross sectional	Y	Y	Y	Y	Y	Y	Y	Y	Y	9 of 9	High
191	Seroprevalence and distribution of arboviral infections among rural Kenyan adults: A cross-sectional study	Mease et al, 2011	Cross sectional	Y	Y	Y	Y	Y	Y	Y	Y	Y	9 of 9	High
192	Seroprevalence and distribution of arboviral infections among rural Kenyan adults: A cross-sectional study	Mease et al, 2011	Cross sectional	Y	Y	Y	Y	Y	Y	Y	Y	Y	9 of 9	High
193	Seroprevalence and distribution of arboviral infections among rural Kenyan adults: A cross-sectional study	Mease et al, 2011	Cross sectional	Y	Y	Y	Y	Y	Y	Y	Y	Y	9 of 9	High
194	Seroprevalence and distribution of arboviral infections among rural Kenyan adults: A cross-sectional study	Mease et al, 2011	Cross sectional	Y	Y	Y	Y	Y	Y	Y	Y	Y	9 of 9	High
195	Seroprevalence and distribution of arboviral infections among rural Kenyan adults: A cross-sectional study	Mease et al, 2011	Cross sectional	Y	Y	Y	Y	Y	Y	Y	Y	Y	9 of 9	High
196	Seroprevalence and distribution of arboviral infections among rural Kenyan adults: A cross-sectional study	Mease et al, 2011	Cross sectional	Y	Y	Y	Y	Y	Y	Y	Y	Y	9 of 9	High
197	Seroprevalence and distribution of arboviral infections among rural Kenyan adults: A cross-sectional study	Mease et al, 2011	Cross sectional	Y	Y	Y	Y	Y	Y	Y	Y	Y	9 of 9	High
198	Seroprevalence and distribution of arboviral infections among rural Kenyan adults: A cross-sectional study	Mease et al, 2011	Cross sectional	Y	Y	Y	Y	Y	Y	Y	Y	Y	9 of 9	High
199	Seroprevalence of CCHFV in Ijara District, Kenya	Lwande et al, 2012	Cross sectional	U	Y	Y	N	Y	Y	Y	Y	Y	9 of 9	High
200	Seroprevalence of Chikungunya infection in pyretic children seeking treatment in Alupe District Hospital, Busia County Kenya.	Mwongula et al, 2013	Cross sectional	Y	Y	Y	Y	Y	Y	Y	Y	NA	8 of 9	High
201	Seroprevalence of Chikungunya virus (CHIKV) infection on Lamu Island, Kenya, October 2004.	Sergon et al, 2008	Cross sectional	Y	Y	Y	Y	Y	Y	Y	Y	Y	9 of 9	High
202	Seroprevalence of Infections with DENV, RVF and CHIKV Viruses in Kenya, 2007	Ochieng et al, 2015	Cross sectional	Y	Y	Y	N	Y	Y	Y	Y	Y	9 of 9	High
203	Seroprevalence of Infections with DENV, RVF and CHIKV Viruses in Kenya, 2007	Ochieng et al, 2015	Cross sectional	Y	Y	Y	N	Y	Y	Y	Y	Y	9 of 9	High
204	Seroprevalence of Infections with DENV, RVF and CHIKV Viruses in Kenya, 2007	Ochieng et al, 2015	Cross sectional	Y	Y	Y	N	Y	Y	Y	Y	Y	9 of 9	High
205	Seroprevalence of Infections with DENV, RVF and CHIKV Viruses in Kenya, 2007	Ochieng et al, 2015	Cross sectional	Y	Y	Y	N	Y	Y	Y	Y	Y	9 of 9	High
206	Seroprevalence of Infections with DENV, RVF and CHIKV Viruses in Kenya, 2007	Ochieng et al, 2015	Cross sectional	Y	Y	Y	N	Y	Y	Y	Y	Y	8 of 9	High
207	Seroprevalence of Infections with DENV, RVF and CHIKV Viruses in Kenya, 2007	Ochieng et al, 2015	Cross sectional	Y	Y	Y	N	Y	Y	Y	Y	Y	8 of 9	High
208	Seroprevalence of Infections with DENV, RVF and CHIKV Viruses in Kenya, 2007	Ochieng et al, 2015	Cross sectional	Y	Y	Y	N	Y	Y	Y	Y	Y	8 of 9	High
209	Seroprevalence of Infections with DENV, RVF and CHIKV Viruses in Kenya, 2007	Ochieng et al, 2015	Cross sectional	Y	Y	Y	N	Y	Y	Y	Y	Y	8 of 9	High
210	Seroprevalence of Infections with DENV, RVF and CHIKV Viruses in Kenya, 2007	Ochieng et al, 2015	Cross sectional	Y	Y	Y	N	Y	Y	Y	Y	Y	8 of 9	High
211	Seroprevalence of Infections with DENV, RVF and CHIKV Viruses in Kenya, 2007	Ochieng et al, 2015	Cross sectional	Y	Y	Y	N	Y	Y	Y	Y	Y	8 of 9	High
212	Seroprevalence of Infections with DENV, RVF and CHIKV Viruses in Kenya, 2007	Ochieng et al, 2015	Cross sectional	Y	Y	Y	N	Y	Y	Y	Y	Y	8 of 9	High
213	Seroprevalence of Infections with DENV, RVF and CHIKV Viruses in Kenya, 2007	Ochieng et al, 2015	Cross sectional	Y	Y	Y	N	Y	Y	Y	Y	Y	8 of 9	High
214	Seroprevalence of Infections with DENV, RVF and CHIKV Viruses in Kenya, 2007	Ochieng et al, 2015	Cross sectional	Y	Y	Y	N	Y	Y	Y	Y	Y	8 of 9	High
215	Seroprevalence of Infections with DENV, RVF and CHIKV Viruses in Kenya, 2007	Ochieng et al, 2015	Cross sectional	Y	Y	Y	N	Y	Y	Y	Y	Y	8 of 9	High
216	Seroprevalence of Infections with DENV, RVF and CHIKV Viruses in Kenya, 2007	Ochieng et al, 2015	Cross sectional	Y	Y	Y	N	Y	Y	Y	Y	Y	8 of 9	High
217	Seroprevalence of Infections with DENV, RVF and CHIKV Viruses in Kenya, 2007	Ochieng et al, 2015	Cross sectional	Y	Y	Y	N	Y	Y	Y	Y	Y	8 of 9	High
218	Seroprevalence of Infections with DENV, RVF and CHIKV Viruses in Kenya, 2007	Ochieng et al, 2015	Cross sectional	Y	Y	Y	N	Y	Y	Y	Y	Y	8 of 9	High
219	Seroprevalence of Infections with DENV, RVF and CHIKV Viruses in Kenya, 2007	Ochieng et al, 2015	Cross sectional	Y	Y	Y	N	Y	Y	Y	Y	Y	8 of 9	High
220	Seroprevalence of Infections with DENV, RVF and CHIKV Viruses in Kenya, 2007	Ochieng et al, 2015	Cross sectional	Y	Y	Y	N	Y	Y	Y	Y	Y	8 of 9	High
221	Seroprevalence of Infections with DENV, RVF and CHIKV Viruses in Kenya, 2007	Ochieng et al, 2015	Cross sectional	Y	Y	Y	N	Y	Y	Y	Y	Y	8 of 9	High
222	Seroprevalence of yellow fever, dengue, West Nile and chikungunya viruses in children in Teso South Sub-County, Western Kenya.	Inziani et al, 2020	Cross sectional	Y	Y	Y	Y	Y	Y	Y	Y	Y	9 of 9	High
223	Seroprevalence of yellow fever, dengue, West Nile and chikungunya viruses in children in Teso South Sub-County, Western Kenya.	Inziani et al, 2020	Cross sectional	Y	Y	Y	Y	Y	Y	Y	Y	Y	9 of 9	High
224	Seroprevalence of yellow fever, dengue, West Nile and chikungunya viruses in children in Teso South Sub-County, Western Kenya.	Inziani et al, 2020	Cross sectional	Y	Y	Y	Y	Y	Y	Y	Y	Y	9 of 9	High
225	Seroprevalence of yellow fever, dengue, West Nile and chikungunya viruses in children in Teso South Sub-County, Western Kenya.	Inziani et al, 2020	Cross sectional	Y	Y	Y	Y	Y	Y	Y	Y	Y	9 of 9	High
226	Seroprevalence of Yellow Fever Virus in Selected Health Facilities in Western Kenya from 2010 to 2012	Kwallah et al, 2015	Cross sectional	U	U	Y	N	Y	Y	Y	Y	Y	6 of 9	Moderate
227	Seroprevalence of Yellow Fever Virus in Selected Health Facilities in Western Kenya from 2010 to 2013	Kwallah et al, 2015	Cross sectional	U	U	Y	N	Y	Y	Y	Y	Y	6 of 9	Moderate
228	Seroprevalence of Yellow Fever Virus in Selected Health Facilities in Western Kenya from 2010 to 2014	Kwallah et al, 2015	Cross sectional	U	U	Y	N	Y	Y	Y	Y	Y	6 of 9	Moderate
229	Seroprevalence of Zika virus in selected regions in Kenya	Kisuya et al, 2019	Cross sectional	Y	Y	Y	Y	Y	Y	Y	Y	Y	9 of 9	High
230	Seroprevalence of Zika virus in selected regions in Kenya	Kisuya et al, 2019	Cross sectional	Y	Y	Y	Y	Y	Y	Y	Y	Y	9 of 9	High
231	Spatio-temporal variation in prevalence of Rift Valley fever: a post-epidemic serum survey in cattle and wildlife in Kenya	Lwande et al, 2015	Cross sectional	Y	Y	Y	N	Y	Y	Y	Y	Y	9 of 9	High
232	Spatio-temporal variation in prevalence of Rift Valley fever: a post-epidemic serum survey in cattle and wildlife in Kenya	Lwande et al, 2015	Cross sectional	Y	Y	Y	N	Y	Y	Y	Y	Y	9 of 9	High
233	Spatio-temporal variation in prevalence of Rift Valley fever: a post-epidemic serum survey in cattle and wildlife in Kenya	Lwande et al, 2015	Cross sectional	Y	Y	Y	N	Y	Y	Y	Y	Y	9 of 9	High
234	Spatio-temporal variation in prevalence of Rift Valley fever: a post-epidemic serum survey in cattle and wildlife in Kenya	Lwande et al, 2015	Cross sectional	Y	Y	Y	N	Y	Y	Y	Y	Y	9 of 9	High
235	Spatio-temporal variation in prevalence of Rift Valley fever: a post-epidemic serum survey in cattle and wildlife in Kenya	Lwande et al, 2015	Cross sectional	Y	Y	Y	N	Y	Y	Y	Y	Y	9 of 9	High
236	Spatio-temporal variation in prevalence of Rift Valley fever: a post-epidemic serum survey in cattle and wildlife in Kenya	Lwande et al, 2015	Cross sectional	Y	Y	Y	N	Y	Y	Y	Y	Y	9 of 9	High
237	Spectrum of RVFV transmission in Kenya: insights from three distinct regions.	LaBeaud et al-UN, 2007	Cross sectional	Y	Y	Y	Y	Y	Y	Y	Y	Y	9 of 9	High
238	Spectrum of RVFV transmission in Kenya: insights from three distinct regions.	LaBeaud et al-Ke, 2007	Cross sectional	Y	Y	Y	Y	Y	Y	Y	Y	Y	9 of 9	High
239	Spectrum of RVFV transmission in Kenya: insights from three distinct regions.	LaBeaud et al-Ta, 2007	Cross sectional	Y	Y	Y	Y	Y	Y	Y	Y	Y	9 of 9	High
240	The sero-epidemiology of RVF in people in the Lake Victoria Basin of western Kenya.	Cook et al, 2017	Cross sectional	Y	Y	Y	Y	Y	Y	Y	Y	Y	9 of 9	High
241	The seroprevalence and seroincidence of dengue virus infection in western Kenya.	Blaylock et al, 2011	Cross sectional	U	Y	Y	Y	Y	Y	Y	Y	Y	9 of 9	High
242	Unrecognized Dengue Virus Infections in Children, Western Kenya, 2014-2015	Vu et al, 2017	Cohort	Y	Y	Y	Y	Y	Y	Y	Y	NA	8 of 9	High
243	Urban risk factors for human Rift Valley fever virus exposure in Kenya.	Gerken et al, 2022	Cross sectional	U	Y	Y	Y	Y	Y	Y	Y	Y	9 of 9	High
244	Urban risk factors for human Rift Valley fever virus exposure in Kenya.	Gerken et al, 2022	Cross sectional	U	Y	Y	Y	Y	Y	Y	Y	Y	9 of 9	High
245	Zika Virus Circulates at Low Levels in Western and Coastal Kenya.	Gobillot et al, 2020	Cohort	U	U	Y	Y	Y	Y	Y	Y	NA	6 of 8	Moderate
246	Zika Virus Circulates at Low Levels in Western and Coastal Kenya.	Gobillot et al, 2020	Cohort	U	U	Y	Y	Y	Y	Y	Y	NA	6 of 8	Moderate
